# Ancestrally and Temporally Diverse Analysis of Penetrance of Clinical Variants in 72,434 Individuals

**DOI:** 10.1101/2021.03.11.21253430

**Authors:** Iain S. Forrest, Kumardeep Chaudhary, Ha My T. Vy, Shantanu Bafna, Daniel M. Jordan, Ghislain Rocheleau, Ruth J.F. Loos, Judy H. Cho, Ron Do

## Abstract

A major goal of genomic medicine is to quantify the disease risk of genetic variants. Here, we report the penetrance of 37,772 clinically relevant variants (including those reported in ClinVar^1^ and of loss-of-function consequence) for 197 diseases in an analysis of exome sequence data for 72,434 individuals over five ancestries and six decades of ages from two large-scale population-based biobanks (Bio*Me* Biobank and UK Biobank). With a high-quality set of 5,359 clinically impactful variants, we evaluate disease prevalence in carriers and non-carriers to interrogate major determinants and implications of penetrance. First, we associate biomarker levels with penetrance of variants in known disease-predisposition genes and illustrate their clear biological link to disease. We then systematically uncover large numbers of ClinVar pathogenic variants that confer low risk of disease, even among those reviewed by experts, while delineating stark differences in variant penetrance by molecular consequence. Furthermore, we ascertain numerous variants present in non-European ancestries and reveal how increasing carrier age modifies penetrance estimates. Lastly, we examine substantial heterogeneity of penetrance among variants in known disease-predisposition genes for conditions such as familial hypercholesterolemia and breast cancer. These data indicate that existing categorical systems for variant classification do not adequately capture disease risk and warrant consideration of a more quantitative system based on population-based penetrance to evaluate clinical impact.

---

The advent of high-throughput sequencing has led to an exponential increase in genetic tests for health-related purposes^2,3^. The American College of Medical Genetics & Genomics (ACMG) recommends clinical action if a pathogenic genetic variant is found in one of 59 genes (hereafter ACMG59)^4^. This “genetics-first” approach is feasible if variant pathogenicity is ascertained with high confidence and veracity. A large database of human variation and phenotypes, ClinVar^1^, classifies variant pathogenicity in a scheme that informs clinical interpretation of genetic test results (e.g., “pathogenic”, “uncertain significance”, “benign”)^5^. However, most ClinVar variants are of uncertain clinical significance, and misclassification of 12% of pathogenic and 90% of conflicting variants has inflated their pathogenicity^6^. Variants implicated in diseases from breast cancer to cardiomyopathy have been scrutinized for overestimated claims of pathogenicity^7^ and many variants classified as pathogenic were recently downgraded to lower ClinVar classes^8^. Any unreliability of pathogenicity, already a categorical rather than quantitative metric of disease risk, further diminishes its clinical value. There is therefore a critical need to provide accurate information for a variant’s effect on disease to guide patient care.

Penetrance, the probability of a disease phenotype given a particular genotype^9^, is unknown for the vast majority of variants in ClinVar and genetic databases. Well-known exceptions include ∼60% of carriers of certain *BRCA1* and *BRCA2* variants develop breast cancer by 70 years of age^10^ and 73% of individuals heterozygous for *LDLR* variants present with hypercholesterolemia^11^. Findings of highly penetrant variants immediately guide treatment, such as statins, and screening, such as mammograms^12,13^. Penetrance thus gives meaningful and actionable information for variants by quantifying a carrier’s disease risk.

Until recently, penetrance has been primarily derived from family-based or clinical cohort studies^14–17^. These typically focus on a small number of genes and inherently maximize penetrance estimates by recruiting patients with disease or family history of disease, and are therefore susceptible to ascertainment bias^18^. Small sample size and genetic or environmental modifiers further limit their ability to reliably appraise penetrance^19^. In contrast, the recent introduction of the UK Biobank (UKB) and other population-based biobanks has created a trove of genetic and phenotypic data for large numbers of unrelated individuals^20,21^. Exome sequences coupled to electronic health records (EHRs) provide an unprecedented opportunity for using a population-based method to measure penetrance on a large scale with less ascertainment bias than traditional studies^22^. In addition, multi-ethnic biobanks such as Mount Sinai’s Bio*Me* Biobank (Bio*Me*)^23^ enable the analysis of penetrance across diverse ancestries. Recent studies have begun to use a population-based approach to explore penetrance of genes in breast cancer^24^ and familial hypercholesterolemia (FaH)^25^, yet the population-based penetrance of most variants, genes, and diseases remains uncharacterized.

Here, we perform a comprehensive analysis of variant penetrance observed in two large-scale EHR-linked population-based biobanks (Bio*Me* and UKB). We measured the penetrance of 37,772 variants, including a high-quality set of 5,359 clinically impactful variants, for 197 diseases of dominant inheritance using exome sequences from 72,434 individuals. Penetrance was analyzed in all individuals and separately in five ancestries across six decades of ages. We investigated determinants of penetrance, including ClinVar pathogenicity, variant molecular consequence, and carrier ancestry and age. The clinical manifestation of variants was scrutinized by examining metabolite levels, biological measurements, and physician notes for carriers, and clinically significant variants and genes were highlighted. This highly scalable, population-based approach of generating penetrance estimates for thousands of clinically relevant variants expands our knowledge of the genetic influences on disease and has the potential to advance genomic medicine.
