## Supplementary Table for "Ancestrally and Temporally Diverse Analysis of Penetrance of Clinical Variants in 72,434 Individuals"

### Sheet: S1 case-control, ICD, genes
This table will be released upon peer-review

### Sheet: S2 summary of variants
	BioMe						UKB
	All	European	African	Hispanic	Asian	Mixed	All	European	African	Asian	Mixed
Total variants, n	7599	3122	2843	978	2570	1304	31478	27139	7055	6785	5869
Pathogenic variants, n	743	357	251	66	214	114	1245	1146	82	121	62
Benign variants, n	1218	524	532	216	525	307	9377	7880	3997	3341	3689
Uncertain variants, n	3107	1197	1090	314	961	441	11656	10209	1121	1348	571
Conflicting variants, n	384	209	177	81	184	110	6255	5278	1580	1656	1378
Impactful variants, n	1959	764	715	260	617	289	2640	2353	216	257	127
Genes, n	2701	1120	966	326	831	403	3885	3499	298	378	189
Variants per gene, mean (SD)	391	342	338	217	329	268	339	338	313	310	306
Impactful variants per gene, mean (SD)	18 (42)	8.6 (17)	7.9 (16)	4.1 (6.6)	7.3 (15)	4.5 (9.0)	89 (273)	77 (229)	22 (66)	21 (78)	19 (52)

### Sheet: S3 clinical algorithm diseases
Disease	Variants, n	Carriers, n	ICD-10 affected carriers, n	ICD-10 Penetrance, mean % (SD)	Validation affected carriers, n	Validation Penetrance, mean % (SD)
Age-related macular degeneration	23	1047	36	0.78 (1.8)	20	0.40 (0.96)
Arrhythmogenic right ventricular cardiomyopathy	6	13	0	0 (0)	1	8.3 (20)
Brugada syndrome	7	10	0	0 (0)	0	0 (0)
Familial hypercholesterolemia	20	35	8	20 (33)	7	18 (34)
Familial cancer of breast	73	231	24	19 (37)	18	14 (34)
Hepatocellular carcinoma	10	10	0	0 (0)	0	0 (0)
Primary pulmonary hypertension	3	8	0	0 (0)	0	0 (0)
Malignant tumor of prostate	70	187	5	3.2 (14)	7	3.3 (14)
Diabetes mellitus type 2	17	595	98	12 (26)	94	20 (29)

### Sheet: S4 clinical algorithm variants
Disease	CHR	POS	REF	ALT	rsID	Total carriers, n	ICD-10 affected carriers, n	ICD-10 penetrance, %	Clinical algorithm affected carriers, n	Clinical algorithm penetrance, %	Penetrance difference, %
Age-related macular degeneration	19	44907807	G	A	rs201672011	990	60	6.06061	36	3.63636	2.42424
Age-related macular degeneration	1	94043413	G	A	rs61751374	114	6	5.26316	2	1.75439	3.50877
Age-related macular degeneration	19	44908783	C	T	rs769455	3798	144	3.79147	84	2.21169	1.57978
Age-related macular degeneration	1	94008251	C	T	rs1800553	604	18	2.98013	10	1.65563	1.3245
Age-related macular degeneration	1	196747245	C	T	rs121913059	30	0	0	0	0	0
Age-related macular degeneration	1	94031110	G	A	rs61750130	26	0	0	0	0	0
Age-related macular degeneration	19	44908784	G	A	rs121918397	18	0	0	0	0	0
Age-related macular degeneration	10	49482689	G	A	rs151242354	12	0	0	0	0	0
Age-related macular degeneration	1	94046943	T	C	rs201471607	8	0	0	0	0	0
Age-related macular degeneration	1	94098928	G	A	rs61750200	8	0	0	0	0	0
Age-related macular degeneration	1	94008767	A	G	rs61753033	6	0	0	0	0	0
Age-related macular degeneration	1	94062710	G	A	rs61749409	6	0	0	0	0	0
Age-related macular degeneration	10	49478437	G	A	rs121917901	6	0	0	0	0	0
Age-related macular degeneration	10	49482809	G	A	rs121917904	6	0	0	0	0	0
Age-related macular degeneration	1	94005500	G	A	rs61751383	4	0	0	0	0	0
Age-related macular degeneration	1	94021339	C	T	rs61751403	4	0	0	0	0	0
Age-related macular degeneration	1	94041367	C	T	rs61751399	4	0	0	0	0	0
Age-related macular degeneration	1	94111579	C	T	rs150774447	4	0	0	0	0	0
Age-related macular degeneration	1	196743552	G	T	rs121913062	3	0	0	0	0	0
Age-related macular degeneration	1	94005509	G	A	rs61751408	2	0	0	0	0	0
Age-related macular degeneration	1	94014685	G	A	rs760549861	2	0	0	0	0	0
Age-related macular degeneration	1	94021340	G	A	rs61751404	2	0	0	0	0	0
Age-related macular degeneration	1	94098794	C	A	rs62645944	2	0	0	0	0	0
Brugada syndrome	3	38562422	C	A	rs199473220	3	0	0	0	0	0
Brugada syndrome	3	38606682	C	T	rs199473101	2	0	0	0	0	0
Brugada syndrome	3	38551022	C	T	rs137854601	1	0	0	0	0	0
Brugada syndrome	3	38551519	GAGA	G	rs749697698	1	0	0	0	0	0
Brugada syndrome	3	38585944	AC	A	rs794728912	1	0	0	0	0	0
Brugada syndrome	3	38609823	C	T	rs199473083	1	0	0	0	0	0
Brugada syndrome	3	38613773	G	A	rs199473072	1	0	0	0	0	0
Malignant tumor of prostate	13	32319298	G	T	rs397507646	4	4	100	4	100	0
Malignant tumor of prostate	13	32337160	TAAAC	T	rs80359351	2	1	50	1	50	0
Malignant tumor of prostate	13	32337160	TAAAC	TAAC	rs80359351	2	1	50	1	50	0
Malignant tumor of prostate	22	28687974	G	A	rs200432447	12	4	33.3333	4	33.3333	0
Malignant tumor of prostate	X	67723690	C	T	rs143040492	12	2	16.6667	2	16.6667	0
Malignant tumor of prostate	13	32340300	GT	G	rs80359550	38	1	2.63158	3	7.89474	5.26316
Malignant tumor of prostate	22	28695868	AG	A	rs555607708	39	0	0	0	0	0
Malignant tumor of prostate	13	32338277	G	T	rs80358638	32	0	0	0	0	0
Malignant tumor of prostate	22	28725338	T	C	rs28909982	20	0	0	0	0	0
Malignant tumor of prostate	10	87931087	GAGGT	G	.	8	0	0	0	0	0
Malignant tumor of prostate	13	32337305	G	GA	.	8	0	0	0	0	0
Malignant tumor of prostate	13	32338075	GT	G	.	8	0	0	0	0	0
Malignant tumor of prostate	13	32338986	A	AG	.	8	0	0	0	0	0
Malignant tumor of prostate	13	32340577	CAAAGTT	C	.	8	0	0	0	0	0
Malignant tumor of prostate	13	32398321	G	GC	.	8	0	0	0	0	0
Malignant tumor of prostate	22	28696932	AG	A	.	8	0	0	0	0	0
Malignant tumor of prostate	13	32331009	C	T	rs80358998	8	0	0	0	0	0
Malignant tumor of prostate	13	32340392	A	T	rs80358840	8	0	0	0	0	0
Malignant tumor of prostate	13	32356463	C	T	rs80358971	8	0	0	0	0	0
Malignant tumor of prostate	13	32356472	C	T	rs80358972	8	0	0	0	0	0
Malignant tumor of prostate	13	32356550	C	T	rs80358981	8	0	0	0	0	0
Malignant tumor of prostate	13	32379800	G	A	rs80359152	8	0	0	0	0	0
Malignant tumor of prostate	13	32380085	C	T	rs80359180	8	0	0	0	0	0
Malignant tumor of prostate	X	67545621	G	A	rs370215797	6	0	0	0	0	0
Malignant tumor of prostate	13	32336781	T	G	rs397507285	4	0	0	0	0	0
Malignant tumor of prostate	13	32339320	C	G	rs80358721	4	0	0	0	0	0
Malignant tumor of prostate	13	32340128	C	T	rs80358806	4	0	0	0	0	0
Malignant tumor of prostate	13	32340212	G	T	rs80358814	4	0	0	0	0	0
Malignant tumor of prostate	13	32379913	G	A	rs28897756	4	0	0	0	0	0
Malignant tumor of prostate	13	32394726	C	G	rs80359200	4	0	0	0	0	0
Malignant tumor of prostate	13	32394814	C	T	rs80359212	4	0	0	0	0	0
Malignant tumor of prostate	22	28725278	G	A	rs730881701	4	0	0	0	0	0
Malignant tumor of prostate	22	28734443	C	T	rs587782070	4	0	0	0	0	0
Malignant tumor of prostate	22	28734637	G	A	rs761494650	4	0	0	0	0	0
Malignant tumor of prostate	13	32380135	G	GA	rs80359752	3	0	0	0	0	0
Malignant tumor of prostate	13	32398209	TTGTA	T	rs781465150	3	0	0	0	0	0
Malignant tumor of prostate	13	32319168	AAAC	A	rs11571587	2	0	0	0	0	0
Malignant tumor of prostate	13	32337952	CTG	C	rs80359391	2	0	0	0	0	0
Malignant tumor of prostate	13	32340151	TAACC	T	rs80359538	2	0	0	0	0	0
Malignant tumor of prostate	13	32340151	TAACC	*	rs80359538	2	0	0	0	0	0
Malignant tumor of prostate	13	32340202	TGTTA	T	rs80359543	2	0	0	0	0	0
Malignant tumor of prostate	13	32340816	ATC	A	rs80359596	2	0	0	0	0	0
Malignant tumor of prostate	22	28695238	TA	T	rs587780174	2	0	0	0	0	0
Malignant tumor of prostate	10	87864518	CAA	C	rs587781912	1	0	0	0	0	0
Malignant tumor of prostate	13	32329467	CTG	C	rs768580992	1	0	0	0	0	0
Malignant tumor of prostate	13	32330986	TGACA	T	rs80359659	1	0	0	0	0	0
Malignant tumor of prostate	13	32332778	AAAAG	A	rs80359277	1	0	0	0	0	0
Malignant tumor of prostate	13	32333228	AAAAAG	A	rs80359302	1	0	0	0	0	0
Malignant tumor of prostate	13	32336684	G	GA	rs80359328	1	0	0	0	0	0
Malignant tumor of prostate	13	32337055	TC	T	rs397507637	1	0	0	0	0	0
Malignant tumor of prostate	13	32337420	ATAACAT	A	rs730881605	1	0	0	0	0	0
Malignant tumor of prostate	13	32338034	CTG	C	rs80359395	1	0	0	0	0	0
Malignant tumor of prostate	13	32338069	GA	G	rs80359401	1	0	0	0	0	0
Malignant tumor of prostate	13	32338212	AAAAT	A	rs80359410	1	0	0	0	0	0
Malignant tumor of prostate	13	32338565	TC	T	rs398122777	1	0	0	0	0	0
Malignant tumor of prostate	13	32338824	TACTG	T	rs80359451	1	0	0	0	0	0
Malignant tumor of prostate	13	32339318	T	TA	rs398122789	1	0	0	0	0	0
Malignant tumor of prostate	13	32339378	TGTA	T	rs431825326	1	0	0	0	0	0
Malignant tumor of prostate	13	32339394	CTG	C	rs80359478	1	0	0	0	0	0
Malignant tumor of prostate	13	32339571	ATTTAAGT	A	rs80359496	1	0	0	0	0	0
Malignant tumor of prostate	13	32339928	CAATT	C	rs770318608	1	0	0	0	0	0
Malignant tumor of prostate	13	32339983	AAAC	A	rs771028475	1	0	0	0	0	0
Malignant tumor of prostate	13	32340149	CAT	C	rs763890036	1	0	0	0	0	0
Malignant tumor of prostate	13	32340629	CTT	C	rs11571658	1	0	0	0	0	0
Malignant tumor of prostate	13	32340751	A	AT	rs431825342	1	0	0	0	0	0
Malignant tumor of prostate	13	32340836	GACAA	G	rs770263702	1	0	0	0	0	0
Malignant tumor of prostate	13	32340882	ACATT	A	rs397507865	1	0	0	0	0	0
Malignant tumor of prostate	13	32340998	TACTC	T	rs80359616	1	0	0	0	0	0
Malignant tumor of prostate	13	32354920	TTC	T	rs756538291	1	0	0	0	0	0
Malignant tumor of prostate	13	32355212	GA	G	rs80359646	1	0	0	0	0	0
Malignant tumor of prostate	13	32357794	CAG	C	rs80359672	1	0	0	0	0	0
Malignant tumor of prostate	13	32362626	GCCTTT	G	rs80359686	1	0	0	0	0	0
Malignant tumor of prostate	13	32363498	AC	A	rs80359705	1	0	0	0	0	0
Malignant tumor of prostate	13	32370483	TTA	T	rs397507984	1	0	0	0	0	0
Malignant tumor of prostate	13	32394863	CTG	C	rs80359763	1	0	0	0	0	0
Malignant tumor of prostate	22	28689173	C	CCT	rs587782707	1	0	0	0	0	0
Malignant tumor of prostate	22	28724977	CT	C	rs587782245	1	0	0	0	0	0
Malignant tumor of prostate	22	28725083	ATCT	A	rs587782008	1	0	0	0	0	0
Hepatocellular carcinoma	17	7673776	G	C	rs28934574	8	0	0	0	0	0
Hepatocellular carcinoma	17	7673802	C	T	rs28934576	8	0	0	0	0	0
Hepatocellular carcinoma	17	7675088	C	T	rs28934578	8	0	0	0	0	0
Hepatocellular carcinoma	17	7675139	C	T	rs587782144	8	0	0	0	0	0
Hepatocellular carcinoma	5	112792446	C	T	rs62619935	3	0	0	0	0	0
Hepatocellular carcinoma	5	112838220	C	T	rs121913333	3	0	0	0	0	0
Hepatocellular carcinoma	5	112842303	C	T	rs768922431	3	0	0	0	0	0
Hepatocellular carcinoma	5	112838742	GC	G	rs730882135	1	0	0	0	0	0
Hepatocellular carcinoma	5	112839514	TAAAAG	T	rs121913224	1	0	0	0	0	0
Hepatocellular carcinoma	6	160070006	G	A	rs121434588	1	0	0	0	0	0
Arrhythmogenic right ventricular cardiomyopathy	12	32841103	C	T	rs193922672	14	0	0	0	0	0
Arrhythmogenic right ventricular cardiomyopathy	6	7580721	C	T	rs397516940	2	0	0	0	0	0
Arrhythmogenic right ventricular cardiomyopathy	12	32850907	G	A	rs372827156	2	0	0	0	0	0
Arrhythmogenic right ventricular cardiomyopathy	12	32868935	G	A	rs766209297	2	0	0	0	0	0
Arrhythmogenic right ventricular cardiomyopathy	12	32896580	ACTGT	A	rs397516997	2	0	0	1	50	50
Arrhythmogenic right ventricular cardiomyopathy	18	31538869	TTG	T	rs397516703	1	0	0	0	0	0
Primary pulmonary hypertension	2	202555352	G	A	rs557172581	16	0	0	0	0	0
Primary pulmonary hypertension	2	202520142	G	A	rs200948870	12	0	0	0	0	0
Primary pulmonary hypertension	2	202555436	C	T	rs777458559	4	0	0	0	0	0
Diabetes mellitus type 2	11	17387211	G	A	rs780957825	3	3	100	3	100	0
Diabetes mellitus type 2	11	17395611	G	A	rs193922402	10	5	50	5	50	0
Diabetes mellitus type 2	12	120996568	C	G	rs754729248	18	4	22.2222	4	22.2222	0
Diabetes mellitus type 2	17	81809839	G	A	rs1801483	508	90	17.7165	82	16.1417	1.5748
Diabetes mellitus type 2	11	17397055	C	T	rs151344623	255	20	7.84314	25	9.80392	1.96078
Diabetes mellitus type 2	11	17474955	C	T	rs72559734	10	0	0	0	0	0
Diabetes mellitus type 2	7	127614533	G	A	rs114202595	8	0	0	0	0	0
Diabetes mellitus type 2	11	17387331	G	A	rs104894237	6	0	0	3	50	50
Diabetes mellitus type 2	3	171005347	G	A	rs121909743	4	0	0	2	50	50
Diabetes mellitus type 2	4	6277579	C	T	rs71530923	4	0	0	0	0	0
Diabetes mellitus type 2	3	12381349	C	A	rs1800571	3	0	0	0	0	0
Diabetes mellitus type 2	3	12416831	G	A	rs28936407	3	0	0	0	0	0
Diabetes mellitus type 2	2	226796916	G	C	rs104893642	2	0	0	1	50	50
Diabetes mellitus type 2	3	170998317	G	A	rs121909744	2	0	0	0	0	0
Diabetes mellitus type 2	3	170999142	G	A	rs121909742	2	0	0	0	0	0
Diabetes mellitus type 2	4	6301306	C	T	rs28937892	2	0	0	0	0	0
Diabetes mellitus type 2	4	6301846	C	T	rs387906930	2	0	0	0	0	0
Familial hypercholesterolemia	5	42711291	C	T	rs121909363	3	3	100	3	100	0
Familial hypercholesterolemia	19	11105568	A	G	rs373822756	2	2	100	0	0	100
Familial hypercholesterolemia	19	11113337	C	T	rs570942190	4	2	50	0	0	50
Familial hypercholesterolemia	19	11123263	C	T	rs200793488	4	2	50	0	0	50
Familial hypercholesterolemia	19	11120143	C	T	rs746118995	10	4	40	0	0	40
Familial hypercholesterolemia	19	11105588	G	C	rs121908029	6	2	33.3333	2	33.3333	0
Familial hypercholesterolemia	19	11105436	C	T	rs121908026	8	2	25	4	66.6667	41.6667
Familial hypercholesterolemia	5	42699978	A	G	rs121909360	6	0	0	0	0	0
Familial hypercholesterolemia	19	11105572	C	A	rs756613387	4	0	0	0	0	0
Familial hypercholesterolemia	19	11113743	G	A	rs28942080	4	0	0	2	50	50
Familial hypercholesterolemia	19	11116988	C	T	rs377449975	4	0	0	0	0	0
Familial hypercholesterolemia	19	11105549	C	T	rs764042910	2	0	0	0	0	0
Familial hypercholesterolemia	19	11105550	G	A	rs753319170	2	0	0	0	0	0
Familial hypercholesterolemia	19	11107484	G	A	rs121908030	2	0	0	2	100	100
Familial hypercholesterolemia	19	11110660	G	A	rs746834464	2	0	0	0	0	0
Familial hypercholesterolemia	19	11113307	C	T	rs121908043	2	0	0	0	0	0
Familial hypercholesterolemia	19	11113620	G	A	rs139624145	2	0	0	0	0	0
Familial hypercholesterolemia	19	11116153	G	A	rs28941776	2	0	0	0	0	0
Familial hypercholesterolemia	19	11120435	C	T	rs2569548	2	0	0	0	0	0
Familial hypercholesterolemia	19	11129606	A	G	rs28942085	2	0	0	0	0	0
Familial cancer of breast	13	32336781	T	G	rs397507285	4	4	100	0	0	100
Familial cancer of breast	13	32339320	C	G	rs80358721	4	4	100	0	0	100
Familial cancer of breast	13	32394726	C	G	rs80359200	4	4	100	4	100	0
Familial cancer of breast	11	108244927	C	T	rs557012154	2	2	100	2	100	0
Familial cancer of breast	11	108315911	G	A	rs139770721	2	2	100	2	100	0
Familial cancer of breast	16	23635795	G	A	rs180177091	2	2	100	0	0	100
Familial cancer of breast	17	43082434	G	A	rs41293455	1	1	100	1	100	0
Familial cancer of breast	17	43091714	G	A	rs80357208	1	1	100	1	100	0
Familial cancer of breast	17	43094472	C	T	rs80356935	1	1	100	0	0	100
Familial cancer of breast	17	43104260	A	C	rs80356936	1	1	100	0	0	100
Familial cancer of breast	17	43106487	A	C	rs28897672	1	1	100	1	100	0
Familial cancer of breast	17	43074403	C	A	rs80357366	3	2	66.6667	2	66.6667	0
Familial cancer of breast	13	32379800	G	A	rs80359152	8	4	50	0	0	50
Familial cancer of breast	17	43091924	G	A	rs62625308	2	1	50	0	0	50
Familial cancer of breast	17	43106457	T	C	rs80357382	3	1	33.3333	1	33.3333	0
Familial cancer of breast	17	35103298	G	A	rs587780104	4	1	25	1	25	0
Familial cancer of breast	13	32338277	G	T	rs80358638	32	4	12.5	4	12.5	0
Familial cancer of breast	11	108332886	G	A	rs377349459	16	2	12.5	2	12.5	0
Familial cancer of breast	15	40718818	G	A	rs121917739	109	6	5.50459	4	3.66972	1.83486
Familial cancer of breast	11	108310305	C	T	rs587781722	20	0	0	0	0	0
Familial cancer of breast	12	25245350	C	T	rs121913529	8	0	0	0	0	0
Familial cancer of breast	13	32331009	C	T	rs80358998	8	0	0	0	0	0
Familial cancer of breast	13	32340392	A	T	rs80358840	8	0	0	0	0	0
Familial cancer of breast	13	32356463	C	T	rs80358971	8	0	0	0	0	0
Familial cancer of breast	13	32356472	C	T	rs80358972	8	0	0	0	0	0
Familial cancer of breast	13	32356550	C	T	rs80358981	8	0	0	0	0	0
Familial cancer of breast	13	32380085	C	T	rs80359180	8	0	0	0	0	0
Familial cancer of breast	17	7673776	G	C	rs28934574	8	0	0	0	0	0
Familial cancer of breast	17	7673802	C	T	rs28934576	8	0	0	0	0	0
Familial cancer of breast	17	7675088	C	T	rs28934578	8	0	0	8	100	100
Familial cancer of breast	17	7675139	C	T	rs587782144	8	0	0	0	0	0
Familial cancer of breast	11	108335959	A	T	rs371638537	4	0	0	0	0	0
Familial cancer of breast	11	108345818	C	T	rs587779872	4	0	0	0	0	0
Familial cancer of breast	11	108345829	C	A	rs587781597	4	0	0	0	0	0
Familial cancer of breast	13	32319298	G	T	rs397507646	4	0	0	0	0	0
Familial cancer of breast	13	32340128	C	T	rs80358806	4	0	0	0	0	0
Familial cancer of breast	13	32340212	G	T	rs80358814	4	0	0	0	0	0
Familial cancer of breast	13	32379913	G	A	rs28897756	4	0	0	4	100	100
Familial cancer of breast	13	32394814	C	T	rs80359212	4	0	0	0	0	0
Familial cancer of breast	16	23621362	C	T	rs180177132	4	0	0	0	0	0
Familial cancer of breast	2	214730491	G	A	rs587781948	3	0	0	0	0	0
Familial cancer of breast	17	43051071	A	C	rs41293463	3	0	0	0	0	0
Familial cancer of breast	17	58724090	C	T	rs587781287	3	0	0	0	0	0
Familial cancer of breast	11	108227806	C	T	rs55861249	2	0	0	0	0	0
Familial cancer of breast	11	108249102	G	A	rs587779813	2	0	0	0	0	0
Familial cancer of breast	11	108250804	C	T	rs587779815	2	0	0	0	0	0
Familial cancer of breast	11	108256340	G	A	rs1137887	2	0	0	0	0	0
Familial cancer of breast	11	108271378	C	T	rs730881388	2	0	0	2	100	100
Familial cancer of breast	11	108295002	C	T	rs762083530	2	0	0	0	0	0
Familial cancer of breast	11	108329027	G	T	rs587781672	2	0	0	0	0	0
Familial cancer of breast	11	108329202	T	G	rs28904921	2	0	0	0	0	0
Familial cancer of breast	11	108335105	T	C	rs587782652	2	0	0	0	0	0
Familial cancer of breast	11	108335878	C	T	rs587781967	2	0	0	0	0	0
Familial cancer of breast	11	108365359	C	T	rs587782292	2	0	0	0	0	0
Familial cancer of breast	16	23607958	G	A	rs587776527	2	0	0	0	0	0
Familial cancer of breast	16	23634913	C	A	rs180177103	2	0	0	0	0	0
Familial cancer of breast	16	23636122	T	A	rs587782005	2	0	0	0	0	0
Familial cancer of breast	17	35106406	G	A	rs387906843	2	0	0	0	0	0
Familial cancer of breast	17	61685976	A	C	rs587782410	2	0	0	0	0	0
Familial cancer of breast	17	61780325	G	T	rs587781321	2	0	0	0	0	0
Familial cancer of breast	2	214780658	G	A	rs377153250	1	0	0	0	0	0
Familial cancer of breast	2	214792327	G	A	rs758972589	1	0	0	0	0	0
Familial cancer of breast	17	43063903	G	T	rs28897696	1	0	0	0	0	0
Familial cancer of breast	17	43063917	A	C	rs80356974	1	0	0	0	0	0
Familial cancer of breast	17	43093496	T	A	rs80357082	1	0	0	0	0	0
Familial cancer of breast	17	43094018	T	A	rs397508877	1	0	0	0	0	0
Familial cancer of breast	17	43106478	A	C	rs80357064	1	0	0	0	0	0
Familial cancer of breast	17	43115744	C	T	rs80357498	1	0	0	0	0	0
Familial cancer of breast	17	58692740	C	T	rs587782528	1	0	0	0	0	0
Familial cancer of breast	17	61780893	G	A	rs780020495	1	0	0	0	0	0
Familial cancer of breast	17	61799125	G	A	rs587780226	1	0	0	0	0	0
Familial cancer of breast	17	61849152	G	A	rs747604569	1	0	0	0	0	0
Familial cancer of breast	17	61849173	G	A	rs587781786	1	0	0	0	0	0

### Sheet: S5 physician notes
Disease	PLcases/ICD-10cases	Case concordance, %	PLcontrols/ICD-10controls	Control concordance, %	Overall concordance, %
Alzheimer's disease	50/50	100	50/50	100	100
Age-related macular degeneration	44/50	88	49/50	98	93
Familial hypercholesterolemia	44/50	88	49/50	98	93
Familial cancer of breast	50/50	100	48/50	96	98
Ischemic stroke	46/50	92	50/50	100	96
Diabetes mellitus type 2	50/50	100	47/50	94	97

### Sheet: S6 risk difference by disease
Disease	Variants	Mean RD	SD RD
X-linked hereditary motor and sensory neuropathy	1	0.999816	NA
Familial multiple trichoepitheliomata	2	0.499758	0.707123
Thalassemia	41	0.234571	0.363842
Osler hemorrhagic telangiectasia syndrome	21	0.190328	0.402392
Hereditary cancer-predisposing syndrome	11	0.117947	0.308151
Familial cancer of breast	620	0.117073	0.350217
Turcot syndrome	71	0.107324	0.322596
Malignant melanoma of skin	26	0.0837436	0.27563
Juvenile polyposis syndrome	11	0.0822494	0.300298
Cerebral autosomal dominant arteriopathy with subcortical infarcts and leukoencephalopathy	26	0.0761437	0.271819
Malignant tumor of prostate	187	0.0693305	0.25826
Hyperlipoproteinemia	155	0.0645688	0.285028
Cafe-au-lait macules with pulmonary stenosis	16	0.0622611	0.250009
Essential hypertension	185	0.0610499	0.401918
Diabetes mellitus type 2	233	0.0598287	0.348579
Familial hypercholesterolemia	37	0.0551719	0.373558
Rheumatoid arthritis	24	0.0457277	0.125703
Obesity	88	0.0442448	0.316436
Endometrial carcinoma	69	0.0421766	0.2059
Familial porphyria cutanea tarda	24	0.0415526	0.204139
Hereditary spherocytosis	132	0.0392878	0.193474
beta Thalassemia	23	0.0360759	0.122633
Childhood hypophosphatasia	30	0.031501	0.182731
Hereditary factor XI deficiency disease	37	0.0278893	0.166566
Cardiomyopathy	923	0.0269227	0.176661
Muir-Torre syndrome	38	0.0251312	0.161485
Ischemic stroke	77	0.0215928	0.192798
Hypogonadism with anosmia	39	0.0186049	0.157826
von Willebrand disease type 1	69	0.0180488	0.134255
Amyotrophic lateral sclerosis	57	0.018035	0.132474
Carcinoma of colon	306	0.0140996	0.133825
Primary dilated cardiomyopathy	736	0.0133168	0.122258
Systemic lupus erythematosus	62	0.0131993	0.127075
Carcinoma of pancreas	31	0.0110104	0.0601767
Multiple fibrofolliculomas	12	0.0104463	0.0975925
Maturity-onset diabetes of the young	114	0.0104011	0.294848
Arrhythmogenic right ventricular cardiomyopathy	135	0.00910398	0.112135
Dominant hereditary optic atrophy	14	0.00725498	0.259482
Schizophrenia	94	0.00676441	0.0631945
von Willebrand disease type 2	69	0.00663742	0.0602113
Hepatocellular carcinoma	115	0.00635094	0.0924568
Hereditary pancreatitis	74	0.00548354	0.0603024
Age-related macular degeneration	387	0.00470636	0.117312
Retinitis pigmentosa	218	0.00428755	0.0677834
Familial type 3 hyperlipoproteinemia	16	0.00362814	0.0748914
Primary familial hypertrophic cardiomyopathy	552	0.00332379	0.0607228
Lipoprotein glomerulopathy	4	0.00259664	0.00672254
Cholestasis of pregnancy	27	0.00247877	0.0317589
Knuckle pads, deafness AND leukonychia syndrome	55	0.00175923	0.0717706
Familial erythrocytosis	39	0.00125111	0.0283756
Polyagglutinable erythrocyte syndrome	1	3.66009e-05	NA
Familial cold urticaria	7	-1.5607e-05	1.96824e-05
Gray platelet syndrome	2	-2.30447e-05	0
Hyperimmunoglobulin E syndrome	1	-2.30447e-05	NA
Pituitary dependent hypercortisolism	10	-2.30448e-05	2.23918e-10
Parathyroid carcinoma	3	-2.68423e-05	6.57774e-06
Benign hereditary chorea	4	-4.60904e-05	1.50216e-09
Familial visceral amyloidosis, Ostertag type	30	-5.36399e-05	5.15899e-05
Congenital central hypoventilation	3	-6.88776e-05	2.37206e-09
Congenital myotonia, autosomal dominant form	24	-6.88828e-05	2.14018e-08
Wagner syndrome	4	-6.89527e-05	1.50104e-07
alpha Thalassemia	34	-7.20626e-05	5.17696e-05
Polyglandular autoimmune syndrome, type 1	27	-7.27758e-05	7.16675e-05
Ovarian hyperstimulation syndrome	3	-9.21794e-05	1.22645e-09
Aicardi Goutieres syndrome	41	-9.47833e-05	0.000119065
Variegate porphyria	3	-0.000103313	0
Hereditary coproporphyria	4	-0.000103314	1.77899e-09
Sea-blue histiocyte syndrome	4	-0.000103315	3.5581e-09
Drash syndrome	2	-0.000132054	0.000154163
Amyloidogenic transthyretin amyloidosis	1	-0.000137751	NA
Osteochondritis dissecans	3	-0.000137752	2.73893e-09
Severe myoclonic epilepsy in infancy	19	-0.000146367	0.0109326
Factor H deficiency	12	-0.000152476	0.000227169
Encephalocraniocutaneous lipomatosis	3	-0.000161318	5.67883e-09
Neoplasm of lung	22	-0.00017219	3.83284e-09
Diamond-Blackfan anemia	6	-0.000172194	1.45279e-08
Choroidal sclerosis	11	-0.000172195	1.22861e-08
Shy-Drager syndrome	16	-0.000185321	0.000249792
Acute lymphoid leukemia	47	-0.000203082	8.66702e-05
Familial hemiplegic migraine	8	-0.000206645	3.33352e-08
Hereditary liability to pressure palsies	1	-0.000207402	NA
Roussy-Levy syndrome	9	-0.000222548	3.00214e-05
Charcot-Marie-Tooth disease, type IA	1	-0.000322625	NA
Crouzon syndrome	1	-0.000322625	NA
Ehlers-Danlos syndrome, type 4	2	-0.00037882	9.22485e-09
Achondroplasia	1	-0.000391777	NA
Cyclical neutropenia	2	-0.000413252	0
Steatocystoma multiplex	1	-0.000437849	NA
Hereditary hemochromatosis	6	-0.000447736	9.90148e-08
Islet cell hyperplasia	14	-0.000454792	0.000537388
Nephrogenic diabetes insipidus	17	-0.000480859	0.00101943
Partial albinism	1	-0.000482127	NA
Progressive supranuclear ophthalmoplegia	3	-0.000482221	1.06798e-07
Hepatic methionine adenosyltransferase deficiency	1	-0.000551002	NA
Romano-Ward syndrome	20	-0.000586198	2.63313e-06
Pseudoprimary hyperaldosteronism	13	-0.000598899	0.000697465
Pseudo von Willebrand disease	2	-0.000622249	6.08416e-08
Neurohypophyseal diabetes insipidus	6	-0.000626108	0.000408157
Myoclonic dystonia	7	-0.000679261	0.00104199
Autosomal dominant isolated somatotropin deficiency	4	-0.000760474	0
Idiopathic growth hormone deficiency	4	-0.000760474	0
Fleck corneal dystrophy	38	-0.000792635	0.000523023
Neoplasm of ovary	2	-0.000806707	3.28692e-08
Hurthle cell carcinoma of thyroid	5	-0.000898746	9.26254e-09
Malignant tumor of testis	16	-0.000942959	0.000773742
Ankylosing spondylitis	10	-0.000963917	0.00140295
Paroxysmal familial ventricular fibrillation	3	-0.00103316	6.16302e-08
Attention deficit hyperactivity disorder	24	-0.00105599	0.00535192
Familial restrictive cardiomyopathy	20	-0.00112505	0.00269144
Myosin storage myopathy	35	-0.00115253	0.00164555
Reticulate acropigmentation of Kitamura	7	-0.00125997	0.00191566
Hyperprolactinemia	6	-0.00129017	0.00164172
Myofibrillar myopathy	55	-0.00141379	0.00190847
Aplastic anemia	16	-0.001547	0.000340375
Idiopathic generalized epilepsy	16	-0.00154975	1.06537e-07
Epilepsy with grand mal seizures on awakening	7	-0.00154976	1.36841e-07
Tetralogy of Fallot	9	-0.00172461	8.15416e-06
Malignant tumor of esophagus	12	-0.00197165	0.000454467
Brugada syndrome	77	-0.00198038	0.00835958
Familial partial lipodystrophy	35	-0.00198248	0.00303997
Neonatal diabetes mellitus	86	-0.00198845	0.00175617
Pseudohypoaldosteronism, type 2	14	-0.00206676	0.000771434
Familial renal glucosuria	35	-0.00211365	0.00181639
Sialuria	6	-0.0022729	3.19558e-08
Alzheimer's disease	282	-0.00234991	0.0637062
Neoplasm of stomach	60	-0.00237287	0.00186099
Carcinoma of cervix	2	-0.00237371	0
Aortic valve disorder	5	-0.00267316	0.00468913
Li-Fraumeni syndrome	10	-0.00268627	1.25267e-07
Somatotroph adenoma	14	-0.00271804	0.00324885
Acquired partial lipodystrophy	8	-0.00305883	0.0040423
Basal laminar drusen	5	-0.0036162	2.92085e-07
Adult hypophosphatasia	6	-0.00413256	7.34932e-08
Nephroblastoma	40	-0.00465485	0.0121673
Celiac disease	35	-0.00466249	0.0406566
Hereditary motor and sensory neuropathy with optic atrophy	17	-0.00510495	0.0114785
Gorlin syndrome	3	-0.00609546	0
Primary pulmonary hypertension	30	-0.00690532	0.0090456
Familial hypertriglyceridemia	17	-0.00693691	1.14572e-06
Frontotemporal dementia	8	-0.00710346	0.00614034
Heparin cofactor II deficiency	10	-0.00849911	0.00686979
Wooly hair	32	-0.00857187	0.00710289
Primary open angle glaucoma	11	-0.00905784	2.24356e-06
Cholecystitis	33	-0.00913207	0.00377709
Supravalvar aortic stenosis	25	-0.0100169	0.00452563
Intervertebral disc disorder	77	-0.0104659	0.0887599
Premature ovarian failure	35	-0.0105245	0.0138606
Epidermal nevus	3	-0.0139885	3.72236e-07
Autistic disorder of childhood onset	3	-0.0166067	0.0286838
Alopecia	20	-0.0189835	0.02313
Frasier syndrome	2	-0.0200169	0.0260921
Familial idiopathic hypercalciuria	22	-0.0293423	3.6206e-06
Otospondylomegaepiphyseal dysplasia	7	-0.0297886	0
Postmenopausal osteoporosis	33	-0.0365345	0.202882
Choroideremia	2	-0.0438775	7.14994e-07
Allergic rhinitis	4	-0.0457162	0.0912481
Congenital secretory diarrhea, sodium type	2	-0.0494999	0

### Sheet: S7 age of disease onset
Disease	Onset
Achondroplasia	Earlier
Acquired hemoglobin H disease	Later
Acquired partial lipodystrophy	Earlier
Acute lymphoid leukemia	Earlier
Adult hypophosphatasia	Later
Age-related macular degeneration	Later
Aicardi Goutieres syndrome	Earlier
Allergic rhinitis	Earlier
Alopecia	Later
alpha Thalassemia	Earlier
alpha, alpha-Trehalase deficiency	Any
Alzheimer's disease	Later
Amyloidogenic transthyretin amyloidosis	Any
Amyotrophic lateral sclerosis	Later
Andersen Tawil syndrome	Earlier
Ankylosing spondylitis	Earlier
Aortic valve disorder	Later
Aplastic anemia	Any
Arrhythmogenic right ventricular cardiomyopathy	Any
Attention deficit hyperactivity disorder	Earlier
Autistic disorder of childhood onset	Earlier
Autosomal dominant isolated somatotropin deficiency	Earlier
Basal laminar drusen	Later
Benign hereditary chorea	Earlier
beta Thalassemia	Earlier
Brugada syndrome	Later
Cafe-au-lait macules with pulmonary stenosis	Earlier
Carcinoma of cervix	Later
Carcinoma of colon	Later
Carcinoma of pancreas	Later
Cardiomyopathy	Later
Celiac disease	Any
Cerebral autosomal dominant arteriopathy with subcortical infarcts and leukoencephalopathy	Later
Charcot-Marie-Tooth disease, type IA	Earlier
Childhood hypophosphatasia	Earlier
Cholecystitis	Later
Cholestasis of pregnancy	Any
Choroidal sclerosis	Later
Choroideremia	Earlier
Congenital central hypoventilation	Earlier
Congenital myotonia, autosomal dominant form	Earlier
Congenital secretory diarrhea, sodium type	Earlier
Crouzon syndrome	Earlier
Cyclical neutropenia	Earlier
Danon disease	Earlier
Deficiency of glycerol kinase	Any
Diabetes mellitus type 2	Later
Diamond-Blackfan anemia	Earlier
Dominant hereditary optic atrophy	Any
Drash syndrome	Earlier
Duane's syndrome	Earlier
Early myoclonic encephalopathy	Earlier
Ehlers-Danlos syndrome, type 4	Earlier
Emery-Dreifuss muscular dystrophy	Earlier
Encephalocraniocutaneous lipomatosis	Earlier
Endometrial carcinoma	Later
Epidermal nevus	Earlier
Epilepsy with grand mal seizures on awakening	Any
Erythropoietic protoporphyria	Earlier
Essential hypertension	Later
Essential tremor	Later
Factor H deficiency	Earlier
Familial cancer of breast	Later
Familial cold urticaria	Earlier
Familial erythrocytosis	Any
Familial expansile osteolysis	Any
Familial hemiplegic migraine	Earlier
Familial hypercholesterolemia	Earlier
Familial hypertriglyceridemia	Earlier
Familial hypoalphalipoproteinemia	Any
Familial idiopathic hypercalciuria	Earlier
Familial juvenile gout	Any
Familial multiple trichoepitheliomata	Later
Familial partial lipodystrophy	Later
Familial porphyria cutanea tarda	Later
Familial renal glucosuria	Any
Familial restrictive cardiomyopathy	Any
Familial type 3 hyperlipoproteinemia	Later
Familial visceral amyloidosis, Ostertag type	Any
Fibrous dysplasia of jaw	Earlier
Fleck corneal dystrophy	Any
Frasier syndrome	Earlier
Frontotemporal dementia	Later
Gilbert's syndrome	Any
Goldblatt hypertension	Earlier
Gorlin syndrome	Earlier
Gray platelet syndrome	Earlier
Hashimoto thyroiditis	Later
Heparin cofactor II deficiency	Any
Hepatic methionine adenosyltransferase deficiency	Any
Hepatocellular carcinoma	Later
Hereditary cancer-predisposing syndrome	Any
Hereditary coproporphyria	Later
Hereditary factor VIII deficiency disease	Any
Hereditary factor XI deficiency disease	Any
Hereditary hemochromatosis	Later
Hereditary liability to pressure palsies	Any
Hereditary motor and sensory neuropathy with optic atrophy	Earlier
Hereditary pancreatitis	Earlier
Hereditary spherocytosis	Earlier
Hurthle cell carcinoma of thyroid	Later
Hyperimmunoglobulin E syndrome	Earlier
Hyperlipoproteinemia	Later
Hyperprolactinemia	Later
Hypogonadism with anosmia	Earlier
Idiopathic generalized epilepsy	Earlier
Idiopathic growth hormone deficiency	Earlier
Idiopathic livedo reticularis with systemic involvement	Later
Intervertebral disc disorder	Later
Ischemic stroke	Later
Islet cell hyperplasia	Earlier
Juvenile polyposis syndrome	Any
Knuckle pads, deafness AND leukonychia syndrome	Earlier
Lafora disease	Earlier
Lethal tight skin contracture syndrome	Earlier
Li-Fraumeni syndrome	Later
Lipoprotein glomerulopathy	Any
Major depressive disorder	Any
Malignant melanoma of skin	Later
Malignant tumor of esophagus	Later
Malignant tumor of prostate	Later
Malignant tumor of testis	Later
Maturity-onset diabetes of the young	Earlier
Muir-Torre syndrome	Later
Multiple endocrine neoplasia, type 1	Any
Multiple endocrine neoplasia, type 2	Any
Multiple fibrofolliculomas	Any
Multiple myeloma	Later
Myoclonic dystonia	Earlier
Myofibrillar myopathy	Later
Myosin storage myopathy	Any
Neonatal diabetes mellitus	Earlier
Neonatal pseudo-hydrocephalic progeroid syndrome	Earlier
Neoplasm of lung	Later
Neoplasm of ovary	Later
Neoplasm of stomach	Later
Nephroblastoma	Earlier
Nephrogenic diabetes insipidus	Earlier
Neurohypophyseal diabetes insipidus	Earlier
Obesity	Any
Oculopharyngeal muscular dystrophy	Later
Osler hemorrhagic telangiectasia syndrome	Any
Osteoarthritis of distal interphalangeal joint	Later
Osteochondritis dissecans	Any
Otospondylomegaepiphyseal dysplasia	Earlier
Ovarian hyperstimulation syndrome	Later
p phenotype	Any
Parathyroid carcinoma	Later
Paroxysmal familial ventricular fibrillation	Any
Partial albinism	Earlier
Pick's disease	Later
Pituitary dependent hypercortisolism	Any
Pityriasis rubra pilaris	Any
Polyagglutinable erythrocyte syndrome	Any
Polyglandular autoimmune syndrome, type 1	Earlier
Porphobilinogen synthase deficiency	Earlier
Postmenopausal osteoporosis	Later
Premature ovarian failure	Later
Preterm premature rupture of membranes	Later
Primary dilated cardiomyopathy	Later
Primary familial hypertrophic cardiomyopathy	Any
Primary open angle glaucoma	Any
Primary pulmonary hypertension	Later
Progressive supranuclear ophthalmoplegia	Later
Prune belly syndrome	Earlier
Pseudo von Willebrand disease	Any
Pseudofolliculitis barbae	Later
Pseudohypoaldosteronism, type 2	Any
Pseudoprimary hyperaldosteronism	Any
Reis-Bucklers' corneal dystrophy	Earlier
Reticulate acropigmentation of Kitamura	Any
Retinitis pigmentosa	Any
Rheumatoid arthritis	Later
Romano-Ward syndrome	Any
Roussy-Levy syndrome	Earlier
Schizophrenia	Later
Sea-blue histiocyte syndrome	Any
Severe myoclonic epilepsy in infancy	Earlier
Shy-Drager syndrome	Later
Sialuria	Earlier
Somatotroph adenoma	Later
Steatocystoma multiplex	Earlier
Supravalvar aortic stenosis	Any
Systemic lupus erythematosus	Any
Tetralogy of Fallot	Earlier
Thalassemia	Earlier
Thiel-Behnke corneal dystrophy	Any
Thromboxane synthetase deficiency	Earlier
TNF receptor-associated periodic fever syndrome (TRAPS)	Any
Turcot syndrome	Earlier
Variegate porphyria	Later
von Willebrand disease type 1	Any
von Willebrand disease type 2	Any
Wagner syndrome	Earlier
Wolff-Parkinson-White pattern	Any
Wooly hair	Earlier
X-linked hereditary motor and sensory neuropathy	Earlier

### Sheet: S8 example variants
Chromosome	Position	Reference Allele	Disease Allele	rsID	ClinVar Summary	Consequence	Gene	ClinVar Classification	Disease	Affected Carriers	Total Carriers	Penetrance (%)	Affected Non-carriers	Total Non-carriers	Disease Prevalence in Non-carriers (%)	RD	P Value
BioMe
1	186015152	TTTGTAGTTCCA	T	rs568290303	NA	splice_acceptor_variant	HMCN1	NA	Age-related macular degeneration	6	59	10.1695	1042	28939	3.60068	0.0656881	0.0194482
2	178572382	G	A	NA	NA	stop_gained	TTN	NA	Cardiomyopathy	2	2	100	829	29037	2.85498	0.97145	0.000817958
2	178530861	G	A	rs886043924	NM_001267550.2(TTN):c.105754C>T (p.Arg35252Ter)	stop_gained	TTN	Pathogenic/Likely_pathogenic	Cardiomyopathy	1	1	100	830	29038	2.85832	0.971417	0.0286167
2	178601788	C	T	rs748369265	NM_001267550.2(TTN):c.55303-1G>A	splice_acceptor_variant	TTN	Likely_pathogenic	Cardiomyopathy	1	1	100	830	29038	2.85832	0.971417	0.0286167
19	11110688	C	G	rs879254747	NM_000527.4(LDLR):c.977C>G (p.Ser326Cys)	missense_variant	LDLR	Likely_pathogenic	Familial hypercholesterolemia	2	2	100	4483	29037	15.4389	0.845611	0.0238495
19	11111513	G	C	rs879254774	NM_000527.4(LDLR):c.1061-1G>C	splice_acceptor_variant	LDLR	Pathogenic/Likely_pathogenic	Familial hypercholesterolemia	2	2	100	4483	29037	15.4389	0.845611	0.0238495
17	43074403	C	A	rs80357366	NM_007294.3(BRCA1):c.4603G>T (p.Glu1535Ter)	stop_gained	BRCA1	Pathogenic	Familial cancer of breast	2	3	66.6667	1471	17352	8.47741	0.581893	0.0203772
17	43124027	ACT	A	rs80357914	NM_007294.4(BRCA1):c.66_67AG[1] (p.Glu23fs)	frameshift_variant	BRCA1	Pathogenic	Familial cancer of breast	13	25	52	1460	17329	8.42518	0.435748	2.22e-08
13	32340300	GT	G	rs80359550	NM_000059.4(BRCA2):c.5946del (p.Ser1982fs)	frameshift_variant	BRCA2	Pathogenic	Familial cancer of breast	9	19	47.3684	1464	17326	8.44973	0.389187	9.44e-06
11	74005844	G	A	rs104894319	NM_003356.4(UCP3):c.427C>T (p.Arg143Ter)	stop_gained	UCP3	Pathogenic	Obesity	75	187	40.107	8370	28842	29.0202	0.110868	0.00119491
11	5226774	G	A	rs11549407	NM_000518.5(HBB):c.118C>T (p.Gln40Ter)	stop_gained, synonymous_variant	HBB	Pathogenic	Thalassemia	10	32	31.25	77	29005	0.265471	0.309845	2.09e-18
UKB
1	94029527	G	A	rs61750145	NM_000350.3(ABCA4):c.4457C>T (p.Pro1486Leu)	missense_variant	ABCA4	Pathogenic/Likely_pathogenic	Age-related macular degeneration	1	1	100	351	43394	0.808868	0.991911	0.00811153
1	186023045	C	T	NA	NA	stop_gained	HMCN1	NA	Age-related macular degeneration	1	1	100	351	43394	0.808868	0.991911	0.00811153
1	186087595	CAT	C	NA	NA	frameshift_variant	HMCN1	NA	Age-related macular degeneration	1	1	100	351	43394	0.808868	0.991911	0.00811153
2	178544241	G	C	NA	NA	stop_gained	TTN	NA	Cardiomyopathy	1	1	100	100	43394	0.230447	0.997696	0.00232746
2	178592916	CAG	C	NA	NA	frameshift_variant	TTN	NA	Cardiomyopathy	1	1	100	100	43394	0.230447	0.997696	0.00232746
13	109785054	T	TG	NA	NA	frameshift_variant	IRS2	NA	Diabetes mellitus type 2	2	2	100	2818	43393	6.49413	0.935059	0.00422158
13	32340629	CTT	C	NA	NA	frameshift_variant	BRCA2	NA	Familial cancer of breast	3	3	100	1578	43392	3.63662	0.963634	4.3e-13
13	32363498	AC	A	NA	NA	frameshift_variant	BRCA2	NA	Familial cancer of breast	2	2	100	1579	43393	3.63884	0.963612	3.45306e-09
11	5226925	C	G	rs33915217	NM_000518.5(HBB):c.92+5G>C	splice_region_variants	HBB	Pathogenic	Thalassemia	6	10	60	26	43385	0.0599285	0.599401	2.04829e-17

### Sheet: S9 BioMe variant penetrance
This table will be released upon peer-review

### Sheet: S10 UKB variant penetrance
This table will be released upon peer-review
